# Systematic review and meta-analysis of child and adolescent mental health in South Africa

**DOI:** 10.1101/2025.09.09.25335400

**Authors:** Jason Bantjes, Dan Jenkins, Carrie Brooke-Sumner, Lauro Estivalete Marchionatti, Noluthando Mpisane, Meghan Mosalisa, Yeukai Chideya, Tenielle C. Pengelly, Dan J. Stein, Soraya Seedat, Mark Tomlinson, Sarah Skeen, Anusha Lachman, Inge Petersen, Bonga Chiliza, Rene Nassen, Saeedda Paruk, Merryne Young, Xanthe Hunt, Nuhaa Holland, Shirley Reynolds, Eleanor Chatburn, Elelwani Charity Mamathuba, Zeina Mneimneh, Giovanni A Salum

**Affiliations:** Mental Health, Alcohol, Substance use, and Tobacco Research Unit, South African Medical Research; Department of Psychiatry and Mental Health, University of Cape Town; Stavros Niarchos Foundation Global Center for Child and Adolescent Mental Health, Child Mind Institute, New York, NY, USA; Stellenbosch University, Cape Town, South Africa; Mental health, Alcohol, Substance use, and Tobacco Research Unit, South African Medical Research Council, South Africa; Department of Psychiatry, Universidade Federal do Rio Grande do Sul, Porto Alegre, RS, Brazi; tavros Niarchos Foundation Global Center for Child and Adolescent Mental Health, Child Mind Institute, New York, NY, USA; Mental health, Alcohol, Substance use, and Tobacco Research Unit, South African Medical Research; Institute for Life Course Health Research, Department of Global Health, Stellenbosch; Mental health, Alcohol, Substance use, and Tobacco Research Unit, South African Medical Research Council; Institute for Life Course Health Research, Department of Global Health, Stellenbosch University, Cape Town, South Africa; Department of Psychiatry and Mental Health, University of Cape Town, South Africa; Department of Psychiatry, Stellenbosch University; Department of Psychiatry, Stellenbosch University, Tygerberg Campus, Parow 7550, South Africa; Centre for Rural Health, School of Nursing and Public Health, University of Kwazulu-Natal, Howard College; Department of Psychiatry, University of KwaZulu-Natal, Durban, South Africa; Africa Health Research Institute, South Africa; Global Programs, Child Mind Institute, New York, NY, USA; Department of Psychiatry, Universidade Federal do Rio Grande do Sul & Hospital de Clínicas de Porto Alegre, Porto Alegre, Brazil

**Keywords:** Mental health, mental disorders, suicide, children, adolescents, South Africa, systematic review, meta-analysis

## Abstract

**Introduction:** Reliable epidemiological data are crucial to make evidence-based decisions about youth mental health. Yet little is known about the epidemiology of child and adolescent mental health in sub-Saharan Africa. We conducted a systematic review and meta-analysis on the prevalence of mental disorders, suicidal behaviors, mental well-being and mental health awareness/literacy among children and adolescents in South Africa (SA).

**Methods:** We searched PubMed, PsycINFO, Web of Science, Scielo.org, and Google Scholar from their inception to 19th February 2025. We performed random effects meta-analysis for all disorders that had 5 or more prevalence estimates. Meta-regressions were used to investigate factors associated with prevalence estimates.

**Results:** We screened 12,768 records and identified 40 studies with 56 prevalence estimates for mental disorders and 30 prevalence estimates for suicidality. Across all studies on mental disorders, the pooled prevalence for all disorders was 8.53% [6.1; 11.9] (k=56, N=39,962), with significant heterogeneity (I²=99.0%, Q (55) = 5467.0, p<.001). Pooled prevalence estimates for depressive disorders, anxiety disorders, PTSD and behavioural disorders were 10.1% [4.9; 19.9], 6.7% [3.4; 12.8], 17.6% [8.5; 33.1], 3.9% [1.8; 8.5], respectively. All other disorders had 5 or fewer prevalence estimates. Pooled prevalence estimates for suicidal ideation, plan and attempt were 12.0% [7.8; 18.0] (k=10, N=41489), 11.8% [7.7; 17.6] (k=8, N=39,928), and 10.3% [6.2; 16.6] (k=9, N=40,294), respectively. No papers reported mental well-being, quality of life, mental health literacy, mental health awareness, or cognitive impairment. It is not possible to reliably assess the mental health of SA’s youth due to the small number of studies, narrow focus on few disorders and heterogeneity.

**Conclusion:** There is clear need for a reliable national survey of child and adolescent mental health in SA, using well validated instruments that can assess a wide range of disorders and mental well-being among a representative sample of young people.
