## Supplementary Materials for "Systematic review and meta-analysis of child and adolescent mental health in South Africa"

### Sheet: Table S1
Tabel S1: Search terms for PubMed, PsycINFO, Web of Science, and Scielo.org (South Africa Collection)
Block 1: only in the title
(adolesc* OR preadolesc* OR pre-adolesc* OR child* OR boy OR girl OR infant* OR juvenil* OR minors OR paediatri* OR pediatri* OR pubescen* OR puberty OR school* OR student* OR teen* OR young OR youth* OR class* OR orphan* OR high-school OR "high school” OR preschool* OR pre-school*)
OR
Block 2: any field
(“South Africa” OR “South African” OR “South-African”)
OR
Block 3: any field
(Mental disorder) OR (“Mental health” OR “Autism” OR “Enuresis” OR “Encopresis” OR ADHD OR OR “Attention Deficit Hyperactivity Disorder” “Intellectual disability” OR “Mental retardation” OR “Oppositional Defiant Disorder” OR “Conduct Disorder” OR “Depression” OR “Bipolar” OR “Disruptive Mood Dysregulation Disorder” OR “Suicide” OR “Suicidality” OR “Self-harm” OR “Obsessive-compulsive disorder” OR…

### Sheet: Table S2
Table S2: Full details of all included studies reporting mental disorders
Citation	Citation	Data source	Data collection method	Year of publication	Geographic location of data collection	Study design	Sampling_procures	Sample_size	Mean age	Age Range	Females (%) in sample	Dx	Dx/Symptom severity	Instrument	Criteria	Duration	Prev	95% CI	Overall Appraisal	Sensitivity	Specificity	True Prev	Reference for sensitivity and specificty values
Ajaero, C.K., C.T. Nzeadibe, and E.E. Igboeli, Rural-urban differences in the prevalence and predictors of depression among adolescents in South Africa. South African Journal of Child Health, 2018. 12: p. s71-s74.	Ajaero et al., 2018	Survey (community-based)	Self-report	2018	National	Cross-sectional	Probability	3751	17.03	15 - 19	51.2	Depressive Disorder	Symptom severity	Centre for Epidemiological Studies Depression scale questionnaire-10 (CES-D 10).	CES-D 10 score >10	1-week	11.7	(1,4% - 21,9%)	Sufficient	0,80	0.74	1.104	Can the Center for Epidemiologic Studies Depression Scale Be Used to Screen for Depression in Children and Adolescents? An Updated Systematic Review
Barhafumwa, B., et al., High prevalence of depression symptomology among adolescents in Soweto, South Africa associated with being female and cofactors relating to HIV transmission. Vulnerable Children and Youth Studies, 2016. 11(3): p. 263-273.	Barhafumwa et al., 2016	Survey (community-based)	Self-report	2016	GAU	Cross-sectional	Convenience	789		N/A	58	Depressive Disorder	Symptom severity	Centre for Epidemiologic Studies Depression Scale-20 (CES-D-20)	CES-D-20 score ≥ 24	1-week	33	(29,7% - 36,3%)	Sufficient	0.81	0.72	14.36	Can the Center for Epidemiologic Studies Depression Scale Be Used to Screen for Depression in Children and Adolescents? An Updated Systematic Review | Child Psychiatry & Human Development
Collings Steven, J., L. Penning Susan, and R. Valjee Sachet, Lifetime poly-victimization and posttraumatic stress disorder among school-going adolescents in Durban, South Africa. African Journal of Psychiatry, 2014. 17(5): p. 1-5.	Collings et al., 2014	Survey (school-based)	Self-report	2014	KZN	Cross-sectional	Convenience	719	15.5	12 - 20	34	PTSD	Diagnosis	Davidson Trauma Scales (DTS)	Minimum frequency score of 2 and minimum severity score of 2 for at least: one re-experiencing symptom, 3 avoidance symptoms, and 2 hyper-arousal symptoms.	1-week	29.5	(26,2% - 32,8%)	Sufficient	N/A	N/A	29.5
Cortina, M.A., et al., Childhood psychological problems in school settings in rural Southern Africa. PloS one, 2013. 8(6): p. e65041.	Cortina et al., 2013	Survey (school-based)	Observation	2013	MP	Cross-sectional	Probability	1025		10 - 12	49.2	Emotional and Behavioural difficulties	Symptom severity	Strengths and Difficulties Questionnaire (SDQ) - Teacher-report scales	Standard norms for SDQ total score	1 month	41	(40,9% - 41,1%)	Sufficient	0.54	0.89	81.04	Screening Efficiency of the Child Behavior Checklist and Strengths and Difficulties Questionnaire: A Systematic Review - Warnick - 2008 - Child and Adolescent Mental Health - Wiley Online Library
	Cortina et al., 2013	Survey (school-based)	Self-report	2013	MP	Cross-sectional	Probability	1025		10 - 12	49.2	PTSD	Symptom severity	Trauma symptom checklist for children - Alternate form	Norms specified in the TSCC manual	1-month	23.9	(23,9% - 23,9%)				9.148
	Cortina et al., 2013	Survey (school-based)	Observation	2013	MP	Cross-sectional	Probability	1025		10 - 12	49.2	Disruptive Behaviour Di-sorder	Symptom severity	Strengths and Difficulties Questionnaire (SDQ) - Teacher-report scales	Standard norms for SDQ	1 month	15.2	(15,2% - 15,3%)		0.75	0.91	9.512	Screening Efficiency of the Child Behavior Checklist and Strengths and Difficulties Questionnaire: A Systematic Review - Warnick - 2008 - Child and Adolescent Mental Health - Wiley Online Library
	Cortina et al., 2013	Survey (school-based)	Self-report	2013	MP	Cross-sectional	Probability	1025		10 - 12	49.2	Anxiety/Depression	Symptom severity	Youth Self Report (YSR) anxious/ depressed scale	Group 2, YSR Multicultural supplement norms	6-months	14.1	(14,1% - 14,1%)				3.152
Das-Munshi, J., et al., Mental Health Inequalities in Adolescents Growing Up in Post-Apartheid South Africa: Cross-Sectional Survey, SHaW Study. PloS one, 2016. 11(5): p. e0154478.	Das-Munshi et al., 2016	Survey (school-based)	Self-report	2016	WC	Cross-sectional	Probability	1010		14 - 15		Anxiety Disorder	Symptom severity	Zung self-rated anxiety scale	Score ≥ 43	2-weeks	16	(13,7% - 18,3%)	Sufficient			3.975
	Das-Munshi et al., 2016	Survey (school-based)	Self-report	2016	WC	Cross-sectional	Probability	1010		14 - 15		Depressive Disorder	Symptom severity	Short Moods and Feelings Questionnaire (SMFQ)	SMFQ scores ≥ 8	2-weeks	41	(38,0% - 44,0%)		0.6	0.85	56.32	Self-Report Version
	Das-Munshi et al., 2016	Survey (school-based)	Self-report	2016	WC	Cross-sectional	Probability	1010		14 - 15		PTSD	Diagnosis	Harvard Trauma Questionnaire (HTQ)	DSM-II-R criteria	1-week	21	(18,6% - 23,5%)		N/A	N/A	N/A
de Milander, M., et al., Prevalence of ADHD symptoms and their association with learning-related skills in Grade 1 children in South Africa. SOUTH AFRICAN JOURNAL OF EDUCATION, 2020. 40(3).	de Milander et al., 2020	Survey (school-based)	Observation	2020	FS	Cross-sectional	Probability	390	6	6 - 7	54.7	ADHD	Symptom severity	Strengths and Weaknesses of Attention-Deficit/Hyperactivity Symptoms and Normal Behavior Scale (The SWAN)	Score ≥ 6 on either the hyperactive/impulsive subscale or the inattentive subscale.	6 months	25.4	(21,1% - 29,7%)	Sufficient	0.87	0.86	14.79	French Version of the Strengths and Weaknesses of ADHD Symptoms and Normal Behaviors (SWAN-F) Questionnaire - PMC
Dietrich, J.J., et al., High cellphone use associated with greater risk of depression among young women aged 15-24 years in Soweto and Durban, South Africa. Global health action, 2021. 14(1): p. 1936792.	Dietrich et al., 2021	Survey (community-based)	Self-report	2021	GAU+KZN	Longitudinal	Convenience	425		16 - 24	49	Depressive Disorder	Diagnosis	Centre for Epidemiologic Studies Short Depression Scale-10 (CESD- 10)	CESD-10 score of ≥ 10	1-week	43.3	(38,6% - 48,0%)	Sufficient	0.857	0.872	39.62	Validation of the 10-item Centre for Epidemiological Studies Depression Scale (CES-D-10) in Zulu, Xhosa and Afrikaans populations in South Africa | BMC Psychiatry
Fernander, A.F., et al., Gender differences in depression and smoking among youth in Cape Town, South Africa. Ethnicity & disease, 2006. 16(1): p. 41-50.	Fernander et al., 2006	Survey (school-based)	Self-report	2006	WC	Cross-sectional	Probability	620		N/A	58	Depressive Disorder	Symptom severity	Beck Depression Inventory	BDI score ≥ 20	2-weeks	22.6	(19,3% - 25,9%)	Sufficient			8.142	Prevalence of major depressive disorders and a validation of the beck depression inventory among nigerian adolescents | European Child & Adolescent Psychiatry
Hiscox, L.V., et al., Sex differences in post-traumatic stress disorder in a high adversity cohort of South African adolescents: an examination of depressive symptoms, age, and trauma type as explanatory factors. European journal of psychotraumatology, 2021. 12(1): p. 1978669.	Hiscox et al., 2021	Survey (school-based)	Self-report	2021	WC	Cross-sectional	Convenience	797	15.37	13 - 17	62.2	PTSD	Symptom severity	Child PTSD Symptom Scale - Self Report for DSM-5 (CPSS-SR-5)	PTSS score >31	1-month	27.6	(24,4% - 30,9%)	Sufficient	0.93	0.82	13	Full article: Psychometrics of the Child PTSD Symptom Scale for DSM-5 for Trauma-Exposed Children and Adolescents
Liang, H., A.J. Flisher, and D.O. Chalton, Mental and physical health of out of school children in a South African township. European child & adolescent psychiatry, 2002. 11(6): p. 257-60.	Liang et al., 2002	Survey (community-based)	Self-report & Observation	2002	WC	Cross-sectional	Probability	381	10	6 - 16	47.2	Disruptive Behaviour Di-sorder	Diagnosis	Diagnostic Interview Schedule for Children Version 2.3 (DISC-2.3).	DSM-III-R	6-months	2.4	(0,9% - 3,9%)	Sufficient	N/A	N/A	2.4
	Liang et al., 2002	Survey (community-based)	Self-report & Observation	2002	WC	Cross-sectional	Probability	381	10	6 - 16	47.2	Anxiety Disorder	Diagnosis	Diagnostic Interview Schedule for Children Version 2.3 (DISC-2.3).	DSM-III-R	6-months	3.4	(1,6% - 5,2%)		N/A	N/A	3.4
	Liang et al., 2002	Survey (community-based)	Self-report & Observation	2002	WC	Cross-sectional	Probability	381	10	6 - 16	47.2	Depressive Disorder	Diagnosis	Diagnostic Interview Schedule for Children Version 2.3 (DISC-2.3).	DSM-III-R	6-months	4	(2,0% - 6,0%)		N/A	N/A	4
Maserumule, O. M., Skaal, L., & Sithole, S. L. (2019). Alcohol use among high school learners in rural areas of Limpopo province. South African journal of psychiatry, 25(1), 1-6.	Maserumule et al., 2019	Survey (school-based)	Self-report	2019	Limpopo	Cross-sectional	Probability sampling	314	16.8	11 - 25	51.6	Alcohol Use Problems	Symptom severity	AUDIT	AUDIT scores ≥ 12	12-month	17.5	(30,7% - 41,3%)	Sufficient	0.83	0.7	4.4	Alcohol screening and assessment measures for young people: A systematic review and meta-analysis of validation studies - ScienceDirect
May, P.A., et al., Replication of High Fetal Alcohol Spectrum Disorders Prevalence Rates, Child Characteristics, and Maternal Risk Factors in a Second Sample of Rural Communities in South Africa. International journal of environmental research and public health, 2017. 14(5).	May et al., 2017	Survey (school-based)	Observation	2017	WC	Cross-sectional	Probability	1083	7	N/A	46.4	FAS	Diagnosis	Dysmorphology examination to identify physical traits. Achenbach Teacher Report Forms (TRF) to assess inattention and behavioural issues. Test of Reception of Grammar (TROG) for verbal ability; Raven Coloured Progressive Matrices for non-verbal performance. Digit Span (subtest) of the Wechsler Intelligence Scales for Children (3rd Ed) for working memory. Maternal interview.	Institute of Medicine (IOM) diagnostic criteria.	Lifetime	11.9	(10,0% - 13,8%)	Sufficient	N/A	N/A	11.9
May, P.A., et al., The prevalence, child characteristics, and maternal risk factors for the continuum of fetal alcohol spectrum disorders: A sixth population-based study in the same South African community. Drug and alcohol dependence, 2021. 218: p. 108408.	May et al., 2021	Survey (school-based)	Observation	2021	WC	Cross-sectional	Probability	735	7	N/A	41.3	FAS	Diagnosis	Dysmorphology examination to identify physical traits. Achenbach Teacher Report Forms (TRF) to assess inattention and behavioural issues. Kaufman Assessment Battery for Children (KABC-II) to assess cognitive functioning. Maternal interview.	Institute of Medicine (IOM) diagnostic criteria	Lifetime	6.5	(4,7% - 8,3%)	Sufficient	N/A	N/A	6.5
May, P.A., et al., The prevalence of fetal alcohol spectrum disorders in rural communities in South Africa: A third regional sample of child characteristics and maternal risk factors. Alcoholism, clinical and experimental research, 2022. 46(10): p. 1819-1836.	May et al., 2022	Survey (school-based)	Observation	2022	WC	Cross-sectional	Probability	888	6.9	N/A	51.7	FAS	Diagnosis	Dysmorphology examination to identify physical traits. Achenbach Teacher Report Forms (TRF) to assess inattention and behavioural issues. Kaufman Assessment Battery for Children (KABC-II) to assess cognitive functioning. Maternal interview.	Institute of Medicine (IOM) diagnostic criteria.	Lifetime	10.7	(8,7% - 12,7%)	Sufficient	N/A	N/A	10.7
Meyer, A., Attention deficit/hyperactivity disorder among North Sotho speaking primary school children in South Africa: Prevalence and sex ratios. Journal of Psychology in Africa; South of the Sahara, the Caribbean, and Afro-Latin America, 1998. 2: p. 186-195.	Meyer, 1998	Survey (school-based)	Observation	1998	NC	Cross-sectional	Convenience	2438	8.95	6 - 12	49.9	ADHD	Symptom severity	Disruptive Behavior Disorders Rating Scale	Score >6 on the "Inattention Scale" or >6 on the "Impulsive/Hyperactive Scale" or > 12 on the two scales combined.	6 months	7.1	(3,8% - 10,4%)	Sufficient	0.58	0.83	2.858	Psychometrics of rating scales for externalizing disorders in Japanese outpatients: The ADHD‐Rating Scale‐5 and the Disruptive Behavior Disorders Rating Scale - Ishibashi - 2024 - International Journal of Methods in Psychiatric Research - Wiley Online Library
Mkhize, M., van der Westhuizen, C., & Sorsdahl, K. (2024). Prevalence and factors associated with depression and anxiety among young school-going adolescents in the Western Cape Province of South Africa. Comprehensive psychiatry, 131, 152469. https://doi.org/10.1016/j.comppsych.2024.152469	Mkhize et al., 2024	Survey (school-based)	Self-report	2024	WC	Cross-sectional	Convenience	621	12	10 - 14	61.2	Depressive Disorder	Symptom severity	Patient Health Questionnaire for Adolescents (PHQ-A)	PHQ-A Score ≥ 10	2-week	33.5	(29,8% - 37,2%)	Sufficient	0.91	0.76	15.16	Detecting Depression and Anxiety Among Adolescents in South Africa: Validity of the isiXhosa Patient Health Questionnaire-9 and Generalized Anxiety Disorder-7 - ScienceDirect
	Mkhize et al., 2024	Survey (school-based)	Self-report	2024	WC	Cross-sectional	Convenience	621	12	10 - 14	61.2	Anxiety Disorder	Symptom severity	The Generalized Anxiety Disorder (GAD-7)	GAD-7 score ≥ 10	2-week	21.9	(18,8% - 25,0%)		0.76	0.64	5.26	A systematic review of validated screening tools for anxiety disorders and PTSD in low to middle income countries | BMC Psychiatry
Mngoma, N.F., et al., Distress, desperation and despair: anxiety, depression and suicidality among rural South African youth. International review of psychiatry (Abingdon, England), 2021. 33(1): p. 64-74.	Mngoma et al., 2021	Survey (community-based)	Self-report	2021	KZN	Cross-sectional	Probability	355	18.6	14 - 24		Depressive Disorder	Symptom severity	Brief Symptom Inventory	t-score of ≥63	1-week	44.1	(1,5% - 1,8%)	Sufficient			39.98
	Mngoma et al., 2021	Survey (community-based)	Self-report	2021	KZN	Cross-sectional	Probability	355	18.6	14 - 24		Anxiety Disorder	Symptom severity	Brief Symptom Inventory	t-score of ≥63	1-week	40.2	(1,6% - 1,8%)				32.43
Moodley, S.V., M.J. Matjila, and M.Y.H. Moosa, Epidemiology of substance use among secondary school learners in Atteridgeville, Gauteng. SOUTH AFRICAN JOURNAL OF PSYCHIATRY, 2012. 18(1): p. 2-+.	Moodley et al., 2012	Survey (school-based)	Self-report	2012	GAU	Cross-sectional	Probability sampling	697	16.2	13 - N/A	50.3	Substance Use Disorder	Symptom severity	CRAFFT screening instrument	CRAFFT≥ 2	Lifetime	30.3	(24,5% - 36,1%)	Sufficient	0.92	0.77	13.12	Validity of Brief Alcohol Screening Tests Among Adolescents: A Comparison of the AUDIT, POSIT, CAGE, and CRAFFT - Knight - 2003 - Alcoholism: Clinical and Experimental Research - Wiley Online Library
Nduna, M., et al., Prevalence and factors associated with depressive symptoms among young women and men in the Eastern Cape Province, South Africa. Journal of child and adolescent mental health, 2013. 25(1): p. 43-54.	Nduna et al., 2013	Survey (community-based)	Self-report	2013	EC	Cross-sectional	Convenience	2783	18.5	15 - 26	50.8	Depressive Disorder	Symptom severity	Centre for Epidemiological Studies on Depression Scale-20 (CES-20D)	CESD Scale ≥ 16	1-week	17.1	(15,1% - 19,0%)	Sufficient	0.81	0.72	4.112	Can the Center for Epidemiologic Studies Depression Scale Be Used to Screen for Depression in Children and Adolescents? An Updated Systematic Review | Child Psychiatry & Human Development
Nöthling, J., et al., Trauma type as a conditional risk factor for posttraumatic stress disorder in a referred clinic sample of adolescents. Comprehensive psychiatry, 2017. 76: p. 138-146.	Nöthling et al., 2017	Survey (school-based)	Self-report	2017	WC	Cross-sectional	Convenience	216	15	12 - 18	62	PTSD	Diagnosis	Kiddie Schedule for Affective Disorders and Schizophrenia-Present and Lifetime version (K-SADS-PL) - Traumatic events subscale under PTSD	DSM-IV criteria	1-month	48.1	(41,4% - 54,8%)	Sufficient	N/A	N/A	48.1
Nöthling, J., et al., Differences in Abuse, Neglect, and Exposure to Community Violence in Adolescents With and Without PTSD and Depression. Journal of interpersonal violence, 2019. 34(21): p. 4357-4383.	Nöthling et al., 2019	Survey (school-based)	Self-report	2019	WC	Cross-sectional	Probability	215	14.9	12 - 18	60.9	Depressive Disorder	Diagnosis	Kiddie Schedule for Affective Disorders and Schizophrenia (K-SADS-PL) - Depression	DSM IV criteria	1-month	34	(27,6% - 40,3%)	Sufficient	N/A	N/A	34
	Nöthling et al., 2019	Survey (school-based)	Self-report	2019	WC	Cross-sectional	Probability	215	14.9	12 - 18	60.9	PTSD	Diagnosis	Child PTSD Checklist	Diagnostic criteria in DSM-5	1-month	49.3	(42,6% - 56,0%)		N/A	N/A	49.3
Pengpid, S. and K. Peltzer, Problem drinking among a cross-sectional national sample of adolescents in South Africa: Prevalence and associated factors. Journal of Psychology in Africa, 2021. 31(5): p. 533-538.	Pengpid & Peltzer, 2021	Survey (community-based)	Self-report	2021	National	Cross-sectional	Probability sampling	2290	17	15 - 19	50.9	Alcohol Use Problems	Symptom severity	AUDIT-C	AUDIT-C scores ≥ 3	12-month	12	(10,6% -13,3%)	Sufficient	0.952	0.664	1.798	AUDIT and AUDIT-C as screening instruments for alcohol problem use in adolescents - ScienceDirect
Ranjit, K., et al., Screen Time and Mental Health Among Adolescents: Implications of the Rise in Digital Environment in South Africa. The Journal of nervous and mental disease, 2022. 210(6): p. 454-461.	Ranjit et al., 2022	Survey (school-based)	Self-report & Observation	2022	KZN	Cross-sectional	Convenience	187	14.4	N/A	75.9	Emotional and behavioural difficulties	Symptom severity	Strengths and Difficulties Questionnaire (SDQ)	Standard norms for SDQ total score	1 month	14.7	(9,4% - 19,5%)	Sufficient	0.49	0.93	18.09	Screening Efficiency of the Child Behavior Checklist and Strengths and Difficulties Questionnaire: A Systematic Review - Warnick - 2008 - Child and Adolescent Mental Health - Wiley Online Library	xxx
	Ranjit et al., 2022	Survey (school-based)	Self-report & Observation	2022	KZN	Cross-sectional	Convenience	187	14.4	N/A	75.9	Disruptive Behaviour Di-sorder	Symptom severity	Strengths and Difficulties Questionnaire (SDQ)	Standard norms for SDQ total score	1-month	15.6	(12,9% - 24,1%)		0.75	0.91	10.8	Screening Efficiency of the Child Behavior Checklist and Strengths and Difficulties Questionnaire: A Systematic Review - Warnick - 2008 - Child and Adolescent Mental Health - Wiley Online Library
	Ranjit et al., 2022	Survey (school-based)	Self-report & Observation	2022	KZN	Cross-sectional	Convenience	187	14.4	N/A	75.9	ADHD	Symptom severity	Strengths and Difficulties Questionnaire (SDQ)	Standard norms for SDQ total score	1-month	10.3	(10,4% - 20,8%)		0.73	0.85	4.967	Screening Efficiency of the Child Behavior Checklist and Strengths and Difficulties Questionnaire: A Systematic Review - Warnick - 2008 - Child and Adolescent Mental Health - Wiley Online Library
	Ranjit et al., 2022	Survey (school-based)	Self-report & Observation	2022	KZN	Cross-sectional	Convenience	187	14.4	N/A	75.9	Emotional problems	Symptom severity	Strengths and Difficulties Questionnaire (SDQ)	Standard norms for SDQ total score	1-month	18.5	(9,6% - 19,8%)		0.54	0.89	19.49	Screening Efficiency of the Child Behavior Checklist and Strengths and Difficulties Questionnaire: A Systematic Review - Warnick - 2008 - Child and Adolescent Mental Health - Wiley Online Library
	Ranjit et al., 2022	Survey (school-based)	Self-report & Observation	2022	KZN	Cross-sectional	Convenience	187	14.4	N/A	75.9	Depressive Disorder	Symptom severity	Patient Health Questionnaire-9 Adolescent version (PHQ-9A)	PHQ-9 score ≥15	2-weeks	11.7	(7,0% - 16,5%)		0.87	0.84	4.556	Translation, cultural adaptation and validation of Patient Health Questionnaire and generalized anxiety disorder among adolescents in Nepal | Child and Adolescent Psychiatry and Mental Health
Robertson, B.A., et al., Prevalence and detection of psychiatric disorders among children and adolescents attending a primary health care clinic. Southern African Journal of Child and Adolescent Mental Health, 2001. 13(1): p. 30-40.+A4:L9	Robertson et al., 2001	Survey (community-based)	Self-report & Observation	2001	WC	Cross-sectional	Probability	300		6 - 16	50.3	Tic Disorder	Diagnosis	National Institute of Mental Health's Diagnostic Interview Schedule for Children Version 2.3	DSM III criteria	6-months	0.7	(0,0% - 1,6%)	Sufficient	N/A	N/A	0.7
	Robertson et al., 2001	Survey (community-based)	Self-report & Observation	2001	WC	Cross-sectional	Probability	300		6 - 16	50.3	Eating Disorder	Diagnosis	National Institute of Mental Health's Diagnostic Interview Schedule for Children Version 2.3	DSM III criteria	6-months	15.8	(11,7% - 19,6%)		N/A	N/A	15.8
	Robertson et al., 2001	Survey (community-based)	Self-report & Observation	2001	WC	Cross-sectional	Probability	300		6 - 16	50.3	Disruptive Behaviour Di-sorder	Diagnosis	National Institute of Mental Health's Diagnostic Interview Schedule for Children Version 2.3	DSM III criteria	6-months	0.3	(0,0% - 1,0%)		N/A	N/A	0.3
	Robertson et al., 2001	Survey (community-based)	Self-report & Observation	2001	WC	Cross-sectional	Probability	300		6 - 16	50.3	Depressive Disorder	Diagnosis	National Institute of Mental Health's Diagnostic Interview Schedule for Children Version 2.3	DSM III criteria	6-months	1.7	(0,2% - 1,0%)		N/A	N/A	1.7
	Robertson et al., 2001	Survey (community-based)	Self-report & Observation	2001	WC	Cross-sectional	Probability	300		6 - 16	50.3	Anxiety Disorder	Diagnosis	National Institute of Mental Health's Diagnostic Interview Schedule for Children Version 2.3	DSM III criteria	6-months	7.6	(4,3% - 10,7%)		N/A	N/A	7.6
	Robertson et al., 2001	Survey (community-based)	Self-report & Observation	2001	WC	Cross-sectional	Probability	300		6 - 16	50.3	Enuresis (Nocturnal)	Diagnosis	National Institute of Mental Health's Diagnostic Interview Schedule for Children Version 2.3	DSM III criteria	6-months	8.2	(5,2% - 11,1%)		N/A	N/A	8.2
Rochat, T. J., Houle, B., Stein, A., Pearson, R. M., & Bland, R. M. (2018). Prevalence and risk factors for child mental disorders in a population-based cohort of HIV-exposed and unexposed African children aged 7-11 years. European child & adolescent psychiatry, 27(12), 1607–1620. https://doi.org/10.1007/s00787-018-1146-8	Rochat et al., 2018	Survey (community-based)	Observation	2018	KZN	Cross-sectional	Convenience	779		7 - 11		Anxiety Disorder	Symptom severity	Child Behaviour Checklist (CBCL)	CBCL score ≥ 65	6-months	4.9	(3,9% - 6,1%)	Sufficient	0.61	0.76	1.577	Screening Efficiency of the Child Behavior Checklist and Strengths and Difficulties Questionnaire: A Systematic Review - Warnick - 2008 - Child and Adolescent Mental Health - Wiley Online Library
	Rochat et al., 2018	Survey (community-based)	Observation	2018	KZN	Cross-sectional	Convenience	779		7 - 11		Depressive Disorder	Symptom severity	Child Behaviour Checklist (CBCL)	≥ 65 of the normed score.	6-months	5.4	(4,2% - 6,5%)		0.61	0.76	1.753	Screening Efficiency of the Child Behavior Checklist and Strengths and Difficulties Questionnaire: A Systematic Review - Warnick - 2008 - Child and Adolescent Mental Health - Wiley Online Library
	Rochat et al., 2018	Survey (community-based)	Observation	2018	KZN	Cross-sectional	Convenience	779		7 - 11		ADHD	Symptom severity	Child Behaviour Checklist (CBCL)	≥ 65 of the normed score.	6-months	4.4	(3,4% - 5,5%)		0.71	0.72	1.097	Screening Efficiency of the Child Behavior Checklist and Strengths and Difficulties Questionnaire: A Systematic Review - Warnick - 2008 - Child and Adolescent Mental Health - Wiley Online Library
	Rochat et al., 2018	Survey (community-based)	Observation	2018	KZN	Cross-sectional	Convenience	779		7 - 11		Somatic Disorder	Symptom severity	Child Behaviour Checklist (CBCL)	≥ 65 of the normed score.	6-months	10.1	(8,6% - 11,6%)				1.997	Screening Efficiency of the Child Behavior Checklist and Strengths and Difficulties Questionnaire: A Systematic Review - Warnick - 2008 - Child and Adolescent Mental Health - Wiley Online Library
	Rochat et al., 2018	Survey (community-based)	Observation	2018	KZN	Cross-sectional	Convenience	779		7 - 11		Disruptive Behaviour Di-sorder (CD)	Symptom severity	Child Behaviour Checklist (CBCL)	≥ 65 of the normed score.	6-months	11.8	(10,2% - 13,5%)		0.59	0.79	5.177	Screening Efficiency of the Child Behavior Checklist and Strengths and Difficulties Questionnaire: A Systematic Review - Warnick - 2008 - Child and Adolescent Mental Health - Wiley Online Library
	Rochat et al., 2018	Survey (community-based)	Observation	2018	KZN	Cross-sectional	Convenience	779		7 - 11		Disruptive Behaviour Di-sorder (ODD)	Symptom severity	Child Behaviour Checklist (CBCL)	≥ 65 of the normed score.	6-months	5.8	(4,6% - 7,0%)		0.59	0.79	2.227	Screening Efficiency of the Child Behavior Checklist and Strengths and Difficulties Questionnaire: A Systematic Review - Warnick - 2008 - Child and Adolescent Mental Health - Wiley Online Library
Seedat, S., et al., School survey of exposure to violence and posttraumatic stress symptoms in adolescents. Southern African Journal of Child and Adolescent Mental Health, 2000. 12(1): p. 38-44	Seedat et al., 2000	Survey (school-based)	Self-report	2000	WC	Cross-sectional	Convenience	307	16.43	N/A	57.5	PTSD	Diagnosis	PTSD Checklist (28-item structured interview developed to diagnose childhood and adolescnet PTSD)	DSM IV criteira	1-month	12.1	(8,5% - 15,8%)	Sufficient	N/A	N/A	12.1
Seedat, S., et al., Trauma exposure and post-traumatic stress symptoms in urban African schools. Survey in CapeTown and Nairobi. The British journal of psychiatry : the journal of mental science, 2004. 184: p. 169-75.	Seedat et al., 2004	Survey (school-based)	Self-report	2004	WC	Cross-sectional	Convenience	1140	15.9	N/A	56.7	PTSD	Diagnosis	Child PTSD Checklist	DSM IV diagnostic criteria	1-month	22	(19,5% - 24,5%)	Sufficient	N/A	N/A	22
Strydom, M.A.A., P.J. Pretorius, and G. Joubert, Depression and anxiety among Grade 11 and 12 learners attending schools in central Bloemfontein. SOUTH AFRICAN JOURNAL OF PSYCHIATRY, 2012. 18(3): p. 84-88.	Strydom et al., 2012	Survey (school-based)	Self-report	2012	FS	Cross-sectional	Probability	515		16 - 18	70.3	Depressive Disorder	Symptom severity	The Hospital Anxiety and Depression Scale (HADS)	HADS score of ≥ 11 on depression sub-sclae	1-week	5.3	(16,3% - 23,1%)	Sufficient	0.47	0.83	3.1	Validation of the Hospital Anxiety and Depression Scale for use with adolescents | The British Journal of Psychiatry | Cambridge Core
	Strydom et al., 2012	Survey (school-based)	Self-report	2012	FS	Cross-sectional	Probability	515		16 - 18	70.3	Anxiety Disorder	Symptom severity	The Hospital Anxiety and Depression Scale (HADS)	HADS score of ≥ 11 on anxiety sub-scale	1-week	32	(57,0% - 65,4%)		0.69	0.63	13.24	Validation of the Hospital Anxiety and Depression Scale for use with adolescents | The British Journal of Psychiatry | Cambridge Core
Swain, K.D., B.J. Pillay, and W. Kliewer, Traumatic stress and psychological functioning in a South African adolescent community sample. The South African journal of psychiatry : SAJP : the journal of the Society of Psychiatrists of South Africa, 2017. 23: p. 1008.	Swain et al., 2017	Survey (school-based)	Self-report & Observation	2017	KZN	Cross-sectional	Probability	320	13.11	9 - 18	65	PTSD	Symptom severity	Trauma Symptom Checklist for Children	t-score of ≥ 60 on the PTSD sub-scale of the TSCC	1-month	4.1	(1,9% - 6,2%)	Sufficient			0.9814
Sorsdahl, K., Davies, T., Jensel, C., Oberholzer, D., Gelberg, L., & van der Westhuizen, C. (2024). Experiences and Perceived Benefits of a Youth Skateboarding Program in South Africa: From the Physical to Emotional and Beyond. Journal of Adolescent Research, 39(3), 770-795. https://doi.org/10.1177/07435584211052983	Sorsdahl et al., 2024	Survey (school-based)	Self-report	2024	WC	Cross-sectional	Convenience	66		10 - 19	17	Depressive Disorder	Symptom severity	The 10-item Centre for Epidemiological Studies Depression scale (CESD-10)	CES-D 10 score >10	2-week	46.9	(35,8% - 58,2%)	Sufficient	0,80	0.74	37.97	Can the Center for Epidemiologic Studies Depression Scale Be Used to Screen for Depression in Children and Adolescents? An Updated Systematic Review
	Sorsdahl et al., 2024	Survey (school-based)	Self-report	2024	WC	Cross-sectional	Convenience	100		10 - 19	17	Anxiety Disorder	Symptom severity	The Generalized Anxiety Disorder (GAD-7)	GAD-7 score ≥ 10	2-week	21	(17,58% - 37,69%)		0.76	0.64	7.093	A systematic review of validated screening tools for anxiety disorders and PTSD in low to middle income countries | BMC Psychiatry
30

### Sheet: Table S3
Table S3: Full details of all studies reporting suicidal thoughts and behaviours
Details of publication	Citations	Data source	Data collection method	Year of publication	Geogrpahic location of data collection	Study design	Sampeling strategy	Year of data collection	Sample Size	Mean age of sample (years)	Age range	Proportion of females in sample	Outcome	Instrument	Critieria	Duration of symptoms	Prevalence estimate (%)	(95% CI )	Overall Appraisal
Burrows, S. and L. Laflamme, Suicide among urban South African adolescents. International journal of adolescent medicine and health, 2008. 20(4): p. 519-28.	Burrows & Laflamme, 2008	Registers	N/A	2008	National	Cross-sectional	Convenience	2001	100000		(10 - 19)	N/A	Completed suicide		Based on decisions made by medical practitioners performing autopsies		0.4	(0,4% - 0,5%)	Sufficient
Baseline: Cluver, L., et al., Child and Adolescent Suicide Attempts, Suicidal Behavior, and Adverse Childhood Experiences in South Africa: A Prospective Study. The Journal of adolescent health : official publication of the Society for Adolescent Medicine, 2015. 57(1): p. 52-9.	Cluver et al., 2015	Survey (community based)	Self-report data	2015	MP + WC	Longitudinal	Probability	2009	3515	13.45	(10 - 18)	0.567	Suicide ideation	MINI International Psychiatric Interview for children and adolescents suicidality scale	Suicidal behavior was measured with the MINI International Psychiatric Interview for children and adolescents suicidality scale. measuring self-harming desire, suicidal thoughts, ideation, planning, and attempts.	1-month	7.1	(6,2% - 7,9%)	Sufficient
													Suicide Plan	MINI International Psychiatric Interview for children and adolescents suicidality scale	Suicidal behavior was measured with the MINI International Psychiatric Interview for children and adolescents suicidality scale. measuring self-harming desire, suicidal thoughts, ideation, planning, and attempts.	1-month	5.04	(4,3% - 5,8%)
													Suicide Attempt	MINI International Psychiatric Interview for children and adolescents suicidality scale	Suicidal behavior was measured with the MINI International Psychiatric Interview for children and adolescents suicidality scale. measuring self-harming desire, suicidal thoughts, ideation, planning, and attempts.	1-month	3.4	(2,8% - 4%)
		Survey (community based)	Self-report data	2015	MP + WC	Longitudinal	Probability	2011	3401	14.67	(10 - 18)	0.546	Suicide ideation	MINI International Psychiatric Interview for children and adolescents suicidality scale	Suicidal behavior was measured with the MINI International Psychiatric Interview for children and adolescents suicidality scale. measuring self-harming desire, suicidal thoughts, ideation, planning, and attempts.	1-month	7.24	(6,4% - 8,1%)
													Suicide Attempt	MINI International Psychiatric Interview for children and adolescents suicidality scale	Suicidal behavior was measured with the MINI International Psychiatric Interview for children and adolescents suicidality scale. measuring self-harming desire, suicidal thoughts, ideation, planning, and attempts.	1-month	3.3	(2,7% - 3,9%)
													Suicide Plan	MINI International Psychiatric Interview for children and adolescents suicidality scale	Suicidal behavior was measured with the MINI International Psychiatric Interview for children and adolescents suicidality scale. measuring self-harming desire, suicidal thoughts, ideation, planning, and attempts.	1-month	4.9	(4,2% - 5,6%)
Khuzwayo, N., M. Taylor, and C. Connolly, High risk of suicide among high-school learners in uMgungundlovu District, KwaZulu-Natal Province, South Africa. South African medical journal = Suid-Afrikaanse tydskrif vir geneeskunde, 2018. 108(6): p. 517-523.	Khuzwayo et al., 2018	Survey (school based)	Self-report data	2018	KZN	Cross-sectional	Convenience		1759	16.7	(13 - 23)	0.504	Suicide Plan	CDC Youth Risk Behavior Surveillance System		1-year	21	ND	Sufficient
													Suicide Attempt	CDC Youth Risk Behavior Surveillance System		1-year	15.2	ND
Mashego, T.A.B. and S.N. Madu, Suicide-related behaviours among secondary school adolescents in the Welkom and Bethlehem areas of the Free State province (South Africa). South African Journal of Psychology, 2009. 39(4): p. 489-497	Mashego & Madu, 2009	Survey (school based)	Self-report data	2009	FS	Cross-sectional	Probability		142	16.18	(12 - 19)	0.606	Suicide ideation	Suicidal Behaviour Questionnaire	Extreme (pervasive/persistent) cases, i.e. ever had any suicidal ideation at least "almost every day"?	2-week	12	(6,7% - 17,3%)	Sufficient
													Suicide Plan	Suicidal Behaviour Questionnaire		2-week	7.7	(3,3% - 12,1%)
													Suicide Attempt	Suicidal Behaviour Questionnaire		2-week	4.2	(0,9% - 7,5%)
													Suicide Plan	Suicidal Behaviour Questionnaire		LIfetime	18.3	(11,9% - 24,7%)
													Suicide Attempt	Suicidal Behaviour Questionnaire		Lifetime	14.8	(9% - 20,6%)
Mngoma, N.F., et al., Distress, desperation and despair: anxiety, depression and suicidality among rural South African youth. International review of psychiatry (Abingdon, England), 2021. 33(1): p. 64-74.	Mngoma et al., 2021	Survey (community-based)	Self-report data	2021	KZN	Cross-sectional	Probability	2010	355	18.6	(14 - 24)		Suicide ideation	Brief Symptom Inventory	The study BSI subscales to assess suicide cases. The following question is asked in relation to a list of specific problems related to suicide: 'How much has that problem distressed or bothered you during the past 7 days including today?' The response options range from 0 (has bothered me not at all) to 4 (has bothered me extremely). A t-score of ≥63 on any BSI dimension indicates high psychosoci…	1 week	2.4	(2,2% - 2,6%)	Sufficient
Naidoo, S., The prevalence, nature, and functions of non-suicidal self-injury (NSSI) in a South African student sample. SOUTH AFRICAN JOURNAL OF EDUCATION, 2019. 39(3).	Naidoo, 2019	Survey (school based)	Self-report data	2019	KZN	Cross-sectional	Convenience	2018	623	17.8	(13 - 24)	0.7384	Self-harm	Inventory of Statements about Self-Harm (ISAS)	Please only endorse a behavior if you have done it intentionally (i.e., on purpose) and without suicidal intent (i.e., not for suicidal reasons).	Lifetime	56.2	(52,3% - 60%)	Sufficient
Orri, M., et al., Childhood factors associated with suicidal ideation among South African youth: A 28-year longitudinal study of the Birth to Twenty Plus cohort. PLoS medicine, 2022. 19(3): p. e1003946.	Orri et al., 2022	Survey (community based)	Self-report data	2022	GAU	Longitudinal	Convenience	2004	1209	14	(14 - 14)	0.551	Suicide ideation	Youth Self Report questionnaire.	"I think about killing myself" from the Youth Self Report questionnaire. Response Scale: Participants responded on a 4-point scale: Not 1 Sometimes 1 1 Very 1).	6 months	7.8	(6,3% - 9,3%)	Sufficient
								2007	1532	17	(17 - 17)	53.1	Suicide ideation	General Health Questionnaire	"Have you recently found that the ideas of taking your own life kept coming into your mind?" from the General Health Questionnaire.Response Scale: Participants responded on a 4-point scale: Definitely not I don't think so Has crossed my mind Definitely yes	1-month	15.1	(13,3% - 16,9%)
Peltzer, K., Cherian, V. I., & Cherian, L. (2000). Cross-cultural attitudes towards suicide among South African secondary school pupils. East African medical journal, 77(3), 165–167. https://doi.org/10.4314/eamj.v77i3.46615	Peltzer et al., 2000	Survey (school-based)	Self-report	2000	Limpopo Province	Cross-sectional	Probability		366	19.3	17 - 24	0.59	Suicide ideation		Have you thought about suicide or killing yourself?	Lifetime	28.9	(24,4% - 33,7%)	Sufficient
													Suicide intent		Were there times when you intended to commit suicide?	Lifetime	19.4	(15,4% - 23,5%)
													Suicide attempt		Have you actually tried to commit suicide?	Lifetime	12.3	(8,9% - 15,7%)
Reddy SP, Panday S, Swart D, Junabhai CC, Amosun SL, James S, Monyeki KD, Stevens G, Morejele N, Kambaran NS, Omardien RG, den Borne V: Umthenthe Uhlaba Usamila-The South African national youth risk behaviour survey 2002. Cape Town: South African Medical Research Council; 2003.	Reddy et al., 2003	Survey (schools-based)	Self-report data	2003	National	Cross-sectional	Probability	2002	10699	15.8	(13-19 )	0.52	Suicide ideation	South African Youth Risk Behaviour Survey	Responded 'Yes' to 'During the past 6 months, did you ever seriously consider commiting suicide?'.	6 months	19	(16,8% - 21,1%)	Sufficient
													Suicide Plan	South African Youth Risk Behaviour Survey	Responded 'Yes' to 'During the past 6 months, did you make a plan about how you would attempt suicide?'.	6 months	15.8	(14,1% - 17,4%)
													Suicide Attempt	South African Youth Risk Behaviour Survey	Any response greater than 0 to 'During the past 6 months, how many times did you actually attempt suicide?'.	6 months	17.3	(15,1% - 19,4%)
Reddy SP, James S, Sewpaul R, Koopman F, Funani NI, Sifunda S, Josie J, Masuka P, Kambaran NS, Omardien RG: Umthente Uhlaba Usamila-The 2nd South African national youth risk behaviour survey 2008. Cape Town: South African Medical Research Council; 2010.	Reddy et al., 2010	Survey (schools-based)	Self-report data	2009	National	Cross-sectional	Probability	2008	10270	15.6	(13-19 )	0.54	Suicide ideation	South African Youth Risk Behaviour Survey	Responded 'Yes' to 'During the past 6 months, did you ever seriously consider commiting suicide?'.	6 months	20.7	(18,8% - 22,6%)	Sufficient
													Suicide Plan	South African Youth Risk Behaviour Survey	Responded 'Yes' to 'During the past 6 months, did you make a plan about how you would attempt suicide?'.	6 months	16.8	(15,3% - 18,4%)
													Suicide Attempt	South African Youth Risk Behaviour Survey	Any response greater than 0 to 'During the past 6 months, how many times did you actually attempt suicide?'.	6 months	21.4	(19,4% - 23,5%)
Reddy, S.P., James, S., Sewpaul, R., Sifunda, S., Ellahebokus, A., Kambaran, N.S. & Omardien, R.G. (2013) Umthente Uhlaba Usamila: the 3rd South African National Youth Risk Behaviour Survey 2011. Cape Town: South African Medical Research Council. http://hdl.handle.net/20.500.11910/2487 http://hdl.handle.net/20.500.11910/2487	Reddy et al., 2013	Survey (schools-based)	Self-report data	2013	National	Cross-sectional	Probability	2011	10000	15.7	(13-19 )	0.53	Suicide ideation	South African Youth Risk Behaviour Survey	Responded 'Yes' to 'During the past 6 months, did you ever seriously consider commiting suicide?'.	6 months	17.6	(16,5% - 18,8%)	Sufficient
													Suicide Plan	South African Youth Risk Behaviour Survey	Responded 'Yes' to 'During the past 6 months, did you make a plan about how you would attempt suicide?'.	6 months	15.6	(14,7% - 16,6%)
													Suicide Attempt	South African Youth Risk Behaviour Survey	Any response greater than 0 to 'During the past 6 months, how many times did you actually attempt suicide?'.	6 months	17.8	(16,3% - 19,3%)

### Sheet: Table  S4
Table S4: Number of studies and pooled sample size by province relative to the size of the population of children (<18 years) in each province
	Number of studies	Sample size		Approx. proportion of population resident in the province
		N	% of total pooled sample
Western Cape	21	16209	0.229	0.1
KwaZulu-Natal	13	9346	0.132	0.21
Gauteng	10	9265	0.131	0.22
Free State	8	5245	0.074	0.05
Mpumalanga	8	8630	0.122	0.08
Limpopo	7	5198	0.074	0.12
Eastern Cape	6	6459	0.091	0.12
Northern Cape	6	6344	0.09	0.02
North West	5	3977	0.056	0.07

### Sheet: Table S5
Table S5: Univariate meta-regression mental disorders
		Depressive disorders (k=15)				PTSD (k=9)				Anxiety (k=8)				Disruptive behaviour disorders (k = 6)
		Est.	CI.lb	CI.ub	p	Est.	CI.lb	CI.ub	p	Est.	CI.lb	CI.ub	p	Est.	CI.lb	CI.ub	p
Data Source	Survey (school-based) vs Community based)	1.0434	-0.5035	2.5903	0.1862					0.0185	-1.5384	1.5753	0.9815	1.3959	0.5213	2.2706	0.0018
How were data collected?	Observation	-1.7045	-3.5446	0.1357	0.0695	-3.4424	-5.5245	-1.3603	0.0012	-0.6685	-2.2187	0.8816	0.3979
	SelfReport	0.5925	-2.6547	3.8396	0.7206					1.2495	-1.0442	3.5432	0.2857	-0.5626	-2.4733	1.3482	0.5639
Year of Publication	Year	0.1025	0.0011	0.2039	0.0477	0.0156	-0.1205	0.1516	0.8226	0.0166	-0.0741	0.1072	0.7203	0.0874	-0.0102	0.185	0.0792
What provinces were data collected?	WC	2.0709	-2.9335	7.0753	0.4173	1.1969	-1.5063	3.9	0.3855	-1.0179	-3.4344	1.3986	0.4091	-2.1192	-4.4021	0.1637	0.0689
	KZN	1.3637	-3.1251	5.8525	0.5516	-0.2986	-3.4083	2.811	0.8507	-0.516	-3.22	2.188	0.7084	-0.687	-2.6871	1.3131	0.5008
	MP	-7.1749	-24.9143	10.5644	0.4279								0.7084
	EC	0.6553	-5.1456	6.4563	0.8248
	FS	0.3686	-5.4507	6.1878	0.9012
	GAU	2.0198	-1.655	5.6946	0.2814
Study design	Longitudinal vs Cross-sectional	1.8883	-1.2169	4.9935	0.2333
Sampling Procedure	Probability vs Convinience	-0.2112	-1.8537	1.4313	0.801	-0.7535	-2.5008	0.9938	0.398	0.9041	-0.541	2.3492	0.2201	-0.6325	-2.5328	1.2678	0.5142
Age	Age (mean)	0.0364	-0.3667	0.4395	0.8595	0.7738	-0.3454	1.8929	0.1754	0.3154	0.2644	0.3664	0
Gender composition	Proportion of females	-3.0258	-8.6411	2.5895	0.2909	-2.9394	-13.8313	7.9525	0.5968	1.0226	-1.9957	4.0408	0.5067	5.4733	-7.6211	18.5677	0.4126
How was Dx determined?	Symptom severity vs Diagnostic criteria	-0.1858	-2.0448	1.6732	0.8447	-1.8506	-3.1671	-0.5341	0.0059	0.3557	-1.4215	2.133	0.6948	1.5685	-0.0257	3.1627	0.0538
Symptom duration / recall period	1-week	-1.6134	-4.6068	1.3801	0.2908	0.5812	-1.5396	2.7019	0.5912	2.0005	0.8133	3.1878	0.001
	2-weeks	-0.7984	-3.8371	2.2402	0.6065					0.3972	-0.7003	1.4947	0.4781
	6-months	-3.0855	-6.304	0.1331	0.0603									-1.3959	-2.2706	-0.5213	0.0018

### Sheet: Table S6
Table S6: Multivariate meta regression mental disorders
		Depressive disorders (k=15)				PTSD (k=9)				Anxiety (k=8)				Disruptive behaviour disorders (k = 6)
		Est.	CI.lb	CI.ub	p	Est.	CI.lb	CI.ub	p	Est.	CI.lb	CI.ub	p	Est.	CI.lb	CI.ub	p
Data Source	Survey (school-based) vs Community based)	1.6762	0.5199	2.8325	0.0045									1.0895	-0.7969	2.976	0.2576
How were data collected?	Observation					-2.6724	-5.0439	-0.3009	0.0272
	SelfReport													0.1361	-2.063	2.3351	0.9035
Year of Publication	Year
What provinces were data collected?	WC													-1.118	-3.9376	1.7016	0.4371
	KZN
	MP
	EC
	FS
	GAU
Study design	Longitudinal vs Cross-sectional	1.2484	-1.2488	3.7456	0.3272
Sampling Procedure	Probability vs Convinience	-1.3623	-2.7171	-0.0075	0.0487	0.2135	-1.0213	1.4484	0.7347
Age	Age (mean)									0.3154	0.2644	0.3664	0
Gender composition	Proportion of females	-2.7631	-6.7573	1.2311	0.1751
How was Dx determined?	Symptom severity vs Diagnostic criteria	-1.2377	-2.7925	0.3171	0.1187	-1.3123	-2.761	0.1363	0.0758
Symptom duration / recall period	1-week					-0.3166	-1.762	1.1288	0.6677
	2-weeks
	6-months

### Sheet: Table S7
Table S7: Uivariate Meta Regression for suicidal ideation and behaviours
		Suicidal ideation (k=10)				Suicide plan (k=8)				Suicide attempt (k=9)
		Est.	CI.lb	CI.ub	p	Est.	CI.lb	CI.ub	p	Est.	CI.lb	CI.ub	p
Data Source	Survey (school-based) vs Community based)	-1.1009	-1.7139	-0.4878	0.0004	-1.3381	-1.6218	-1.0544	0	-1.6642	-2.1346	-1.1938	0
Year of Publication	Year	-0.0706	-0.1189	-0.0224	0.0041	-0.036	-0.1438	0.0718	0.5127	-0.0481	-0.1474	0.0512	0.3422
What provinces were data collected?	WC	-1.6607	-2.3052	-1.0161	0	-1.1328	-1.5072	-0.7584	0	-1.3978	-1.8958	-0.8998	0
	KZN	-2.8052	-3.799	-1.8113	0	0.4928	0.1129	0.8727	0.011	0.2453	-0.2953	0.786	0.3738
	EC	6.1938	4.1616	8.2259	0	0.8043	0.4024	1.2062	0.0001	1.8304	0.7531	2.9076	0.0009
	FS	-1.0922	-1.9764	-0.2079	0.0155					-0.1785	-0.8136	0.4566	0.5817
	GAUT	-1.1811	-1.8312	-0.5309	0.0004
Study design	Longitudinal vs Cross-sectional	-0.5676	-1.5	0.3647	0.2328	-1.3381	-1.6218	-1.0544	0	-1.6642	-2.1346	-1.1938	0
Sampling Procedure	Probability vs Convinience	0.1214	-1.1417	1.3844	0.8506	-0.7913	-2.1571	0.5745	0.2561	-0.5072	-2.3257	1.3114	0.5847
Age	Age (mean)	0.0912	-0.1881	0.3705	0.5221	0.5353	0.2624	0.8083	0.0001	0.2466	-0.0995	0.5927	0.1626
Gender composition	Proportion of females	0.0023	-0.0229	0.0276	0.8554	-6.4533	-19.9965	7.0899	0.3503	-8.389	-24.137	7.359	0.2964
Symptom duration / recall period	1-week	-1.422	-2.7318	-0.1122	0.0333
	2-weeks	0.291	-0.9377	1.5197	0.6425	0.0273	0.0146	0.04	0	0.0085	-0.035	0.052	0.7017
	6-months	0.59	-0.1548	1.3349	0.1205	0.111	0.1015	0.1204	0	0.1548	0.1224	0.1873	0
	1-year					0.1603	0.1476	0.173	0	0.1185	0.075	0.162	0
	Lifetime	1.3832	0.241	2.5254	0.0176	0.1333	0.1205	0.1461	0	0.102	0.0665	0.1375	0

### Sheet: Table S8
Table S8: Suicide Ideation Multivariate Meta Regression
		Suicidal ideation (k=10)				Suicide plan (k=8)				Suicide attempt (k=9)
		Est.	CI.lb	CI.ub	p	Est.	CI.lb	CI.ub	p	Est.	CI.lb	CI.ub	p
Data Source	Survey (school-based) vs Community based)	-0.6688	-1.3887	0.0512	0.0687	-1.1895	-1.704	-0.675	0	-1.438	-2.4536	-0.4223	0.0055
How were data collected?	Observation
	SelfReport
Year of Publication	Year	-0.0072	-0.035	0.0206	0.6132
What provinces were data collected?	WC	-0.8844	-1.232	-0.5367	0	-0.3845	-0.6189	-0.1502	0.0013	0.0402	-0.6818	0.7622	0.9131
	KZN	-1.9858	-2.7313	-1.2403	0	0.2004	-0.2611	0.6618	0.3947	0.2453	-0.2334	0.7241	0.3152
	MP
	EC	4.1555	2.9471	5.3638	0
	FS	-1.0276	-1.6935	-0.3618	0.0025					0.2139	-0.4394	0.8673	0.521
	GAU
Study design	Longitudinal vs Cross-sectional
Sampling Procedure	Probability vs Convinience
Age	Age (mean)					-0.0561	-0.2418	0.1297	0.5541
Gender composition	Proportion of females
How was Dx determined?	Symptom severity vs Diagnostic criteria
Symptom duration / recall period	1-week
	2-weeks					-0.9877	-1.7434	-0.232	0.0104	-1.3768	-2.3777	-0.3759	0.007
	6-months	-0.7431	-1.1134	-0.3727	0.0001
